# Untargeted Metabolome Atlas for Sleep Phenotypes in the Hispanic Community Health Study/Study of Latinos

**DOI:** 10.1101/2024.05.17.24307286

**Authors:** Ying Zhang, Brian W Spitzer, Yu Zhang, Danielle A Wallace, Bing Yu, Qibin Qi, Maria Argos, M Larissa Avilés-Santa, Eric Boerwinkle, Martha L Daviglus, Robert Kaplan, Jianwen Cai, Susan Redline, Tamar Sofer

## Abstract

Sleep is essential to maintaining health and wellbeing of individuals, influencing a variety of outcomes from mental health to cardiometabolic disease. This study aims to assess the relationships between various sleep phenotypes and blood metabolites. Utilizing data from the Hispanic Community Health Study/Study of Latinos, we performed association analyses between 40 sleep phenotypes, grouped in several domains (i.e., sleep disordered breathing (SDB), sleep duration, timing, insomnia symptoms, and heart rate during sleep), and 768 metabolites measured via untargeted metabolomics profiling. Network analysis was employed to visualize and interpret the associations between sleep phenotypes and metabolites. The patterns of statistically significant associations between sleep phenotypes and metabolites differed by superpathways, and highlighted subpathways of interest for future studies. For example, some xenobiotic metabolites were associated with sleep duration and heart rate phenotypes (e.g. 1H-indole-7-acetic acid, 4-allylphenol sulfate), while ketone bodies and fatty acid metabolism metabolites were associated with sleep timing measures (e.g. 3-hydroxybutyrate (BHBA), 3-hydroxyhexanoylcarnitine (1)). Heart rate phenotypes had the overall largest number of detected metabolite associations. Many of these associations were shared with both SDB and with sleep timing phenotypes, while SDB phenotypes shared relatively few metabolite associations with sleep duration measures. A number of metabolites were associated with multiple sleep phenotypes, from a few domains. The amino acids vanillylmandelate (VMA) and 1-carboxyethylisoleucine were associated with the greatest number of sleep phenotypes, from all domains other than insomnia. This atlas of sleep-metabolite associations will facilitate hypothesis generation and further study of the metabolic underpinnings of sleep health.
