## Supplementary tables for "Untargeted Metabolome Atlas for Sleep Phenotypes in the Hispanic Community Health Study/Study of Latinos"

### Sheet: Supp Table S1
Supplementary Table S1: Comprehensive characteristics of the HCHS/SOL study population by sex, batch, and overall
	Female	Male	Batch 1	Batch 2	Overall
n	3704	2476	4002	2178	6180
Age (mean (SD))	44.98 (15.17)	43.56 (15.35)	41.54 (15.18)	51.11 (13.21)	44.31 (15.27)
Gender = Male (%)	0 ( 0.0)	2476 (100.0)	1705 (42.6)	771 (35.4)	2476 (40.1)
Latino background (%)
Dominican	451 (12.2)	221 ( 8.9)	392 ( 9.8)	280 (12.9)	672 (10.9)
Central American	406 (11.0)	232 ( 9.4)	407 (10.2)	231 (10.6)	638 (10.3)
Cuban	578 (15.6)	504 ( 20.4)	677 (17.0)	405 (18.6)	1082 (17.6)
Mexican	1297 (35.1)	808 ( 32.7)	1441 (36.1)	664 (30.6)	2105 (34.1)
Puerto Rican	626 (16.9)	478 ( 19.3)	716 (17.9)	388 (17.9)	1104 (17.9)
South American	248 ( 6.7)	161 ( 6.5)	234 ( 5.9)	175 ( 8.1)	409 ( 6.6)
Multi	88 ( 2.4)	67 ( 2.7)	126 ( 3.2)	29 ( 1.3)	155 ( 2.5)
Study center (%)
Bronx	1018 (27.5)	610 ( 24.6)	1058 (26.4)	570 (26.2)	1628 (26.3)
Chicago	821 (22.2)	641 ( 25.9)	918 (22.9)	544 (25.0)	1462 (23.7)
Miami	1016 (27.4)	730 ( 29.5)	1128 (28.2)	618 (28.4)	1746 (28.3)
San Diego	849 (22.9)	495 ( 20.0)	898 (22.4)	446 (20.5)	1344 (21.7)
BMI (mean (SD))	30.15 (6.69)	28.78 (5.37)	29.42 (6.27)	29.72 (5.80)	29.50 (6.14)
Alcohol drinking status (%)
never	1045 (28.3)	230 ( 9.3)	739 (18.5)	536 (24.7)	1275 (20.7)
former	1251 (33.8)	754 ( 30.5)	1289 (32.2)	716 (33.0)	2005 (32.5)
current	1401 (37.9)	1490 ( 60.2)	1973 (49.3)	918 (42.3)	2891 (46.8)
Smoking status (%)
never	2480 (67.0)	1132 ( 45.8)	2340 (58.5)	1272 (58.6)	3612 (58.6)
former	623 (16.8)	669 ( 27.1)	796 (19.9)	496 (22.9)	1292 (20.9)
current	596 (16.1)	668 ( 27.1)	863 (21.6)	401 (18.5)	1264 (20.5)
Physical activity (MET-min/day) (mean (SD))	424.88 (714.71)	879.70 (1174.88)	697.66 (1020.41)	496.61 (880.66)	639.60 (986.25)
The Alternate Healthy Eating Index (2010) (mean (SD))	46.79 (7.42)	48.74 (7.47)	47.28 (7.52)	48.75 (7.36)	47.71 (7.50)
OSA status = OSA (%)	260 ( 7.9)	383 ( 17.4)	388 (10.9)	255 (13.0)	643 (11.7)
Baseline Diabetes status (ADA) = Yes (%)	863 (23.3)	579 ( 23.4)	803 (20.1)	639 (29.4)	1442 (23.3)
Baseline Hypertension status = Yes (%)	1357 (36.6)	865 ( 34.9)	1261 (31.5)	961 (44.1)	2222 (36.0)
Incident Diabetes status = Yes (%)	402 (13.0)	244 ( 13.1)	363 (12.9)	283 (13.3)	646 (13.1)
Incident Hypertension status = Yes (%)	393 (10.6)	262 ( 10.6)	345 ( 8.6)	310 (14.2)	655 (10.6)
Triglycerides (mean (SD))	121.37 (72.39)	151.57 (171.04)	130.13 (87.50)	149.17 (197.55)	135.64 (129.67)
HDL (mean (SD))	52.41 (12.59)	45.28 (11.92)	48.84 (12.88)	49.53 (12.53)	49.04 (12.78)
LDL (mean (SD))	121.48 (37.09)	121.73 (36.19)	120.45 (36.48)	124.42 (36.99)	121.60 (36.67)
Fasting glucose (mean (SD))	101.82 (35.24)	108.08 (40.71)	102.14 (33.57)	111.27 (46.67)	104.78 (38.05)
Fasting insulin (mean (SD))	13.23 (11.48)	12.96 (16.25)	13.02 (15.12)	13.32 (10.50)	13.10 (13.94)
Homa IR (mean (SD))	3.49 (3.69)	3.58 (4.86)	3.41 (4.45)	3.82 (3.84)	3.53 (4.28)
Total cholesterol (mean (SD))	198.20 (42.63)	196.41 (44.08)	195.22 (42.89)	202.60 (43.97)	197.36 (43.33)
Systolic Blood Pressure (mean (SD))	119.02 (19.21)	125.52 (16.08)	120.18 (17.21)	126.78 (19.30)	122.09 (18.09)
Diastolic Blood Pressure (mean (SD))	71.81 (10.76)	74.60 (10.92)	72.59 (10.83)	74.44 (11.06)	73.13 (10.93)
Sleep Duration: Work/School Days (in hours) (mean (SD))	7.89 (1.66)	7.75 (1.56)	7.82 (1.62)	7.83 (1.60)	7.82 (1.62)
Sleep Duration: Non-Work/School Days (in hours) (mean (SD))	8.45 (1.72)	8.29 (1.76)	8.37 (1.71)	8.38 (1.82)	8.37 (1.74)
Sleep duration (in hours) (mean (SD))	8.04 (1.49)	7.90 (1.42)	7.97 (1.45)	7.98 (1.49)	7.98 (1.46)
Short sleep on weekdays (<=5hrs) = Yes (%)	203 ( 5.6)	149 ( 6.2)	227 ( 5.9)	125 ( 5.9)	352 ( 5.9)
Long sleep on weekdays (=9hrs) = Yes (%)	428 (11.9)	261 ( 10.9)	472 (12.2)	217 (10.3)	689 (11.5)
Womens's Health Initiative Insomnia Rating Scale (WHIIRS) total score (mean (SD))	7.64 (5.58)	6.16 (5.13)	6.78 (5.37)	7.34 (5.54)	6.95 (5.42)
Typical night's sleep in past 4 weeks(restless or very restless) = Yes (%)	853 (25.6)	396 ( 18.2)	802 (22.6)	447 (23.0)	1249 (22.7)
Take sleeping pills = Yes (%)	365 (10.0)	157 ( 6.4)	302 ( 7.6)	220 (10.2)	522 ( 8.5)
Trouble getting back to sleep (3 or more times a week) = Yes (%)	883 (24.4)	413 ( 17.1)	820 (21.0)	476 (22.4)	1296 (21.5)
Wake up earlier than you plan (3 or more times a week) = Yes (%)	978 (26.8)	528 ( 21.6)	924 (23.4)	582 (27.1)	1506 (24.7)
Wake up several times at night (3 or more times a week) = Yes (%)	1506 (41.2)	768 ( 31.4)	1402 (35.5)	872 (40.6)	2274 (37.3)
Trouble falling asleep (3 or more times a week) = Yes (%)	1113 (30.4)	454 ( 18.5)	972 (24.6)	595 (27.7)	1567 (25.7)
Epworth Sleepiness Scale (ESS) total score (mean (SD))	5.44 (4.71)	5.87 (4.87)	5.62 (4.71)	5.70 (4.99)	5.64 (4.79)
ESS>10 = Yes (%)	559 (15.3)	400 ( 16.4)	614 (15.6)	345 (16.1)	959 (15.8)
Self-reported snoring (6-7 nights a week) = Yes (%)	871 (33.6)	630 ( 34.4)	935 (32.5)	566 (36.7)	1501 (34.0)
Respiratory Event Index (all desat) (mean (SD))	15.74 (17.48)	23.23 (21.69)	18.07 (19.60)	22.23 (20.43)	19.28 (19.93)
Respiratory Event Index (3% desat) (mean (SD))	4.20 (8.43)	8.49 (15.21)	5.77 (11.91)	7.34 (13.12)	6.22 (12.30)
Respiratory Event Index (all desat)>=5 (mean (SD))	0.69 (0.46)	0.82 (0.38)	0.72 (0.45)	0.83 (0.37)	0.75 (0.43)
Respiratory Event Index (all desat)>=15 (mean (SD))	0.37 (0.48)	0.53 (0.50)	0.41 (0.49)	0.54 (0.50)	0.44 (0.50)
Respiratory Event Index (3% desat)>=5 (mean (SD))	0.22 (0.42)	0.37 (0.48)	0.27 (0.44)	0.36 (0.48)	0.29 (0.46)
Respiratory Event Index (3% desat)>=15 (mean (SD))	0.07 (0.25)	0.16 (0.36)	0.10 (0.30)	0.13 (0.34)	0.11 (0.31)
Total count of respiratory events (mean (SD))	84.63 (102.35)	127.99 (128.17)	98.57 (115.64)	120.94 (119.64)	105.06 (117.24)
Total length of respiratory events (mean (SD))	0.44 (0.54)	0.74 (0.82)	0.54 (0.68)	0.68 (0.74)	0.58 (0.70)
Min SpO2 (mean (SD))	88.04 (5.41)	86.52 (6.35)	87.68 (5.63)	86.46 (6.48)	87.32 (5.92)
Average SpO2 (mean (SD))	96.62 (0.73)	96.34 (1.07)	96.54 (0.91)	96.36 (0.92)	96.49 (0.91)
Percentage sleep time SpO2<90% (mean (SD))	0.45 (1.68)	1.17 (4.19)	0.71 (3.11)	0.99 (3.22)	0.79 (3.15)
Hypoxia Status(>=5% sleep <90% saturation) = Hypoxia (%)	81 ( 2.4)	133 ( 6.0)	128 ( 3.6)	86 ( 4.4)	214 ( 3.9)
Average respiratory event length (mean (SD))	18.09 (4.48)	19.91 (4.71)	18.70 (4.42)	19.57 (5.20)	18.95 (4.68)
Hypoxic Burden (mean (SD))	16.01 (26.06)	28.52 (46.33)	20.31 (36.09)	26.30 (41.16)	21.98 (37.66)
Min heart rate during sleep (mean (SD))	53.49 (7.89)	49.70 (7.67)	51.46 (7.97)	52.30 (8.09)	51.70 (8.01)
Max heart rate during sleep (mean (SD))	99.92 (11.28)	98.52 (12.48)	100.00 (11.90)	97.45 (11.64)	99.26 (11.88)
Average heart rate during sleep (mean (SD))	69.84 (8.76)	65.86 (9.25)	67.99 (9.19)	67.89 (9.25)	67.96 (9.21)
Standard deviation of heart rate during sleep (mean (SD))	5.14 (1.44)	5.48 (1.67)	5.37 (1.56)	5.15 (1.56)	5.30 (1.56)
Weekday wake time (decimal time) (mean (SD))	30.27 (3.18)	30.02 (3.62)	30.16 (3.47)	30.12 (3.21)	30.15 (3.39)
weekend wake time (decimal time) (mean (SD))	30.56 (4.96)	30.11 (5.58)	30.26 (5.53)	30.54 (4.54)	30.35 (5.26)
Weekday bed time (decimal time) (mean (SD))	23.01 (2.00)	23.27 (2.24)	23.13 (2.09)	23.14 (2.20)	23.13 (2.12)
Weekend bed time (decimal time) (mean (SD))	23.69 (2.33)	23.96 (2.44)	23.90 (2.41)	23.62 (2.31)	23.82 (2.39)
Weekday sleep midpoint (decimal time) (mean (SD))	26.74 (2.04)	26.79 (2.38)	26.81 (2.19)	26.64 (2.24)	26.76 (2.20)
Weekend sleep midpoint (decimal time) (mean (SD))	27.67 (2.44)	27.82 (2.56)	27.88 (2.53)	27.42 (2.40)	27.74 (2.50)
Social jetlag (mid point at weekends - weekdays hours) (mean (SD))	0.90 (1.61)	0.89 (2.06)	0.99 (1.90)	0.66 (1.65)	0.89 (1.84)

### Sheet: Suppl Table S2
Supplementary Table S2: Distributions of statistically significant metabolite associations across sleep phenotypes within domains.
definition	Median	Mean	Min	Max	Median %	Mean %	Min %	Max %
All	16.5	51.575	0	304	2.14844	6.71549	0	39.5833
Insomnia	16.5	22.62	0	73	2.14844	2.94	0	9.51
Duration	6	43	2	107	0.78	5.7	0.26	13.9
Timing	117	122.167	64	197	15.2344	15.9071	8.33333	25.651
HR	174	163.5	2	304	22.6562	21.2891	0.260417	39.5833
SDB	8	18.2667	0	68	1.04167	2.37847	0	8.85417
All statistics are reported based on the primary model 1 association analysis.

### Sheet: Suppl Table S3
Supplmentary Table S3: Summary of statistically significant metabolite associations with sleep traits across metaboite superpathways.
Superpathway	Number of statistically significant assocaitions with any sleep trait and any metabolite in superpathway	Number of unique metabolites associated with any sleep trait	Lowest number of statistically significant association of a single metabolite in the superpathway	Maximum number of statistically significant association of a single metabolite in the superpathway	Average number of statistically significant association of a single metabolite in the superpathway
Amino Acid	454	166	0	15	2.73494
Carbohydrate	55	13	1	8	4.23077
Cofactors and Vitamins	102	26	0	12	3.92308
Energy	16	8	0	5	2
Lipid	901	296	0	11	3.04392
Nucleotide	48	25	0	6	1.92
Partially Characterized Molecules	32	18	0	8	1.77778
Peptide	68	26	0	8	2.61538
Unnamed	250	113	0	11	2.21239
Xenobiotics	137	77	0	9	1.77922

### Sheet: Suppl Table S4
Supplementary Table S4: Number of potential and statistically significant associations by metabolite auppathway and sleep domain
superpathway	subpathway	Sleep domain	Total number of sleep-metabolite pairs	Number of statistically significant assocaitions (FDR<0.05)	Percent significant associations
Amino Acid	Alanine and Aspartate Metabolism	duration	42	4	9.52381
Amino Acid	Alanine and Aspartate Metabolism	hr	28	10	35.7143
Amino Acid	Alanine and Aspartate Metabolism	insomnia	63	1	1.5873
Amino Acid	Alanine and Aspartate Metabolism	sdb	105	0	0
Amino Acid	Alanine and Aspartate Metabolism	timing	42	7	16.6667
Amino Acid	Creatine Metabolism	duration	18	2	11.1111
Amino Acid	Creatine Metabolism	hr	12	9	75
Amino Acid	Creatine Metabolism	insomnia	27	0	0
Amino Acid	Creatine Metabolism	sdb	45	0	0
Amino Acid	Creatine Metabolism	timing	18	0	0
Amino Acid	Glutamate Metabolism	duration	42	0	0
Amino Acid	Glutamate Metabolism	hr	28	9	32.1429
Amino Acid	Glutamate Metabolism	insomnia	63	1	1.5873
Amino Acid	Glutamate Metabolism	sdb	105	4	3.80952
Amino Acid	Glutamate Metabolism	timing	42	3	7.14286
Amino Acid	Glutathione Metabolism	duration	24	0	0
Amino Acid	Glutathione Metabolism	hr	16	3	18.75
Amino Acid	Glutathione Metabolism	insomnia	36	2	5.55556
Amino Acid	Glutathione Metabolism	sdb	60	0	0
Amino Acid	Glutathione Metabolism	timing	24	4	16.6667
Amino Acid	Glycine, Serine and Threonine Metabolism	duration	54	3	5.55556
Amino Acid	Glycine, Serine and Threonine Metabolism	hr	36	11	30.5556
Amino Acid	Glycine, Serine and Threonine Metabolism	insomnia	81	0	0
Amino Acid	Glycine, Serine and Threonine Metabolism	sdb	135	6	4.44444
Amino Acid	Glycine, Serine and Threonine Metabolism	timing	54	8	14.8148
Amino Acid	Guanidino and Acetamido Metabolism	duration	6	0	0
Amino Acid	Guanidino and Acetamido Metabolism	hr	4	0	0
Amino Acid	Guanidino and Acetamido Metabolism	insomnia	9	0	0
Amino Acid	Guanidino and Acetamido Metabolism	sdb	15	0	0
Amino Acid	Guanidino and Acetamido Metabolism	timing	6	0	0
Amino Acid	Histidine Metabolism	duration	78	0	0
Amino Acid	Histidine Metabolism	hr	52	19	36.5385
Amino Acid	Histidine Metabolism	insomnia	117	7	5.98291
Amino Acid	Histidine Metabolism	sdb	195	7	3.58974
Amino Acid	Histidine Metabolism	timing	78	3	3.84615
Amino Acid	Leucine, Isoleucine and Valine Metabolism	duration	162	6	3.7037
Amino Acid	Leucine, Isoleucine and Valine Metabolism	hr	108	37	34.2593
Amino Acid	Leucine, Isoleucine and Valine Metabolism	insomnia	243	8	3.29218
Amino Acid	Leucine, Isoleucine and Valine Metabolism	sdb	405	18	4.44444
Amino Acid	Leucine, Isoleucine and Valine Metabolism	timing	162	32	19.7531
Amino Acid	Lysine Metabolism	duration	102	10	9.80392
Amino Acid	Lysine Metabolism	hr	68	10	14.7059
Amino Acid	Lysine Metabolism	insomnia	153	2	1.30719
Amino Acid	Lysine Metabolism	sdb	255	3	1.17647
Amino Acid	Lysine Metabolism	timing	102	14	13.7255
Amino Acid	Methionine, Cysteine, SAM and Taurine Metabolism	duration	114	4	3.50877
Amino Acid	Methionine, Cysteine, SAM and Taurine Metabolism	hr	76	20	26.3158
Amino Acid	Methionine, Cysteine, SAM and Taurine Metabolism	insomnia	171	1	0.584795
Amino Acid	Methionine, Cysteine, SAM and Taurine Metabolism	sdb	285	1	0.350877
Amino Acid	Methionine, Cysteine, SAM and Taurine Metabolism	timing	114	14	12.2807
Amino Acid	Phenylalanine Metabolism	duration	36	2	5.55556
Amino Acid	Phenylalanine Metabolism	hr	24	3	12.5
Amino Acid	Phenylalanine Metabolism	insomnia	54	2	3.7037
Amino Acid	Phenylalanine Metabolism	sdb	90	4	4.44444
Amino Acid	Phenylalanine Metabolism	timing	36	2	5.55556
Amino Acid	Polyamine Metabolism	duration	36	8	22.2222
Amino Acid	Polyamine Metabolism	hr	24	2	8.33333
Amino Acid	Polyamine Metabolism	insomnia	54	2	3.7037
Amino Acid	Polyamine Metabolism	sdb	90	1	1.11111
Amino Acid	Polyamine Metabolism	timing	36	0	0
Amino Acid	Tryptophan Metabolism	duration	96	8	8.33333
Amino Acid	Tryptophan Metabolism	hr	64	10	15.625
Amino Acid	Tryptophan Metabolism	insomnia	144	7	4.86111
Amino Acid	Tryptophan Metabolism	sdb	240	1	0.416667
Amino Acid	Tryptophan Metabolism	timing	96	11	11.4583
Amino Acid	Tyrosine Metabolism	duration	66	3	4.54545
Amino Acid	Tyrosine Metabolism	hr	44	4	9.09091
Amino Acid	Tyrosine Metabolism	insomnia	99	3	3.0303
Amino Acid	Tyrosine Metabolism	sdb	165	10	6.06061
Amino Acid	Tyrosine Metabolism	timing	66	16	24.2424
Amino Acid	Urea cycle; Arginine and Proline Metabolism	duration	120	4	3.33333
Amino Acid	Urea cycle; Arginine and Proline Metabolism	hr	80	17	21.25
Amino Acid	Urea cycle; Arginine and Proline Metabolism	insomnia	180	4	2.22222
Amino Acid	Urea cycle; Arginine and Proline Metabolism	sdb	300	1	0.333333
Amino Acid	Urea cycle; Arginine and Proline Metabolism	timing	120	26	21.6667
Carbohydrate	Aminosugar Metabolism	duration	24	7	29.1667
Carbohydrate	Aminosugar Metabolism	hr	16	3	18.75
Carbohydrate	Aminosugar Metabolism	insomnia	36	2	5.55556
Carbohydrate	Aminosugar Metabolism	sdb	60	4	6.66667
Carbohydrate	Aminosugar Metabolism	timing	24	6	25
Carbohydrate	Fructose, Mannose and Galactose Metabolism	duration	18	0	0
Carbohydrate	Fructose, Mannose and Galactose Metabolism	hr	12	6	50
Carbohydrate	Fructose, Mannose and Galactose Metabolism	insomnia	27	0	0
Carbohydrate	Fructose, Mannose and Galactose Metabolism	sdb	45	2	4.44444
Carbohydrate	Fructose, Mannose and Galactose Metabolism	timing	18	5	27.7778
Carbohydrate	Glycolysis, Gluconeogenesis, and Pyruvate Metabolism	duration	30	0	0
Carbohydrate	Glycolysis, Gluconeogenesis, and Pyruvate Metabolism	hr	20	12	60
Carbohydrate	Glycolysis, Gluconeogenesis, and Pyruvate Metabolism	insomnia	45	2	4.44444
Carbohydrate	Glycolysis, Gluconeogenesis, and Pyruvate Metabolism	sdb	75	5	6.66667
Carbohydrate	Glycolysis, Gluconeogenesis, and Pyruvate Metabolism	timing	30	0	0
Carbohydrate	Pentose Metabolism	duration	6	0	0
Carbohydrate	Pentose Metabolism	hr	4	0	0
Carbohydrate	Pentose Metabolism	insomnia	9	1	11.1111
Carbohydrate	Pentose Metabolism	sdb	15	0	0
Carbohydrate	Pentose Metabolism	timing	6	0	0
Cofactors and Vitamins	Ascorbate and Aldarate Metabolism	duration	36	2	5.55556
Cofactors and Vitamins	Ascorbate and Aldarate Metabolism	hr	24	5	20.8333
Cofactors and Vitamins	Ascorbate and Aldarate Metabolism	insomnia	54	0	0
Cofactors and Vitamins	Ascorbate and Aldarate Metabolism	sdb	90	2	2.22222
Cofactors and Vitamins	Ascorbate and Aldarate Metabolism	timing	36	2	5.55556
Cofactors and Vitamins	Hemoglobin and Porphyrin Metabolism	duration	24	0	0
Cofactors and Vitamins	Hemoglobin and Porphyrin Metabolism	hr	16	9	56.25
Cofactors and Vitamins	Hemoglobin and Porphyrin Metabolism	insomnia	36	2	5.55556
Cofactors and Vitamins	Hemoglobin and Porphyrin Metabolism	sdb	60	0	0
Cofactors and Vitamins	Hemoglobin and Porphyrin Metabolism	timing	24	8	33.3333
Cofactors and Vitamins	Nicotinate and Nicotinamide Metabolism	duration	36	9	25
Cofactors and Vitamins	Nicotinate and Nicotinamide Metabolism	hr	24	5	20.8333
Cofactors and Vitamins	Nicotinate and Nicotinamide Metabolism	insomnia	54	6	11.1111
Cofactors and Vitamins	Nicotinate and Nicotinamide Metabolism	sdb	90	3	3.33333
Cofactors and Vitamins	Nicotinate and Nicotinamide Metabolism	timing	36	18	50
Cofactors and Vitamins	Pantothenate and CoA Metabolism	duration	6	0	0
Cofactors and Vitamins	Pantothenate and CoA Metabolism	hr	4	0	0
Cofactors and Vitamins	Pantothenate and CoA Metabolism	insomnia	9	1	11.1111
Cofactors and Vitamins	Pantothenate and CoA Metabolism	sdb	15	0	0
Cofactors and Vitamins	Pantothenate and CoA Metabolism	timing	6	4	66.6667
Cofactors and Vitamins	Tocopherol Metabolism	duration	30	0	0
Cofactors and Vitamins	Tocopherol Metabolism	hr	20	3	15
Cofactors and Vitamins	Tocopherol Metabolism	insomnia	45	2	4.44444
Cofactors and Vitamins	Tocopherol Metabolism	sdb	75	0	0
Cofactors and Vitamins	Tocopherol Metabolism	timing	30	6	20
Cofactors and Vitamins	Vitamin A Metabolism	duration	18	3	16.6667
Cofactors and Vitamins	Vitamin A Metabolism	hr	12	3	25
Cofactors and Vitamins	Vitamin A Metabolism	insomnia	27	4	14.8148
Cofactors and Vitamins	Vitamin A Metabolism	sdb	45	0	0
Cofactors and Vitamins	Vitamin A Metabolism	timing	18	2	11.1111
Cofactors and Vitamins	Vitamin B6 Metabolism	duration	6	0	0
Cofactors and Vitamins	Vitamin B6 Metabolism	hr	4	3	75
Cofactors and Vitamins	Vitamin B6 Metabolism	insomnia	9	0	0
Cofactors and Vitamins	Vitamin B6 Metabolism	sdb	15	0	0
Cofactors and Vitamins	Vitamin B6 Metabolism	timing	6	0	0
Energy	Oxidative Phosphorylation	duration	6	1	16.6667
Energy	Oxidative Phosphorylation	hr	4	0	0
Energy	Oxidative Phosphorylation	insomnia	9	0	0
Energy	Oxidative Phosphorylation	sdb	15	0	0
Energy	Oxidative Phosphorylation	timing	6	2	33.3333
Energy	TCA Cycle	duration	42	2	4.7619
Energy	TCA Cycle	hr	28	4	14.2857
Energy	TCA Cycle	insomnia	63	0	0
Energy	TCA Cycle	sdb	105	7	6.66667
Energy	TCA Cycle	timing	42	0	0
Lipid	Androgenic Steroids	duration	108	14	12.963
Lipid	Androgenic Steroids	hr	72	20	27.7778
Lipid	Androgenic Steroids	insomnia	162	7	4.32099
Lipid	Androgenic Steroids	sdb	270	2	0.740741
Lipid	Androgenic Steroids	timing	108	6	5.55556
Lipid	Carnitine Metabolism	duration	12	0	0
Lipid	Carnitine Metabolism	hr	8	6	75
Lipid	Carnitine Metabolism	insomnia	18	1	5.55556
Lipid	Carnitine Metabolism	sdb	30	3	10
Lipid	Carnitine Metabolism	timing	12	0	0
Lipid	Ceramides	duration	6	0	0
Lipid	Ceramides	hr	4	2	50
Lipid	Ceramides	insomnia	9	0	0
Lipid	Ceramides	sdb	15	0	0
Lipid	Ceramides	timing	6	0	0
Lipid	Corticosteroids	duration	30	7	23.3333
Lipid	Corticosteroids	hr	20	1	5
Lipid	Corticosteroids	insomnia	45	2	4.44444
Lipid	Corticosteroids	sdb	75	0	0
Lipid	Corticosteroids	timing	30	13	43.3333
Lipid	Diacylglycerol	duration	36	0	0
Lipid	Diacylglycerol	hr	24	11	45.8333
Lipid	Diacylglycerol	insomnia	54	0	0
Lipid	Diacylglycerol	sdb	90	12	13.3333
Lipid	Diacylglycerol	timing	36	0	0
Lipid	Dihydrosphingomyelins	duration	30	0	0
Lipid	Dihydrosphingomyelins	hr	20	10	50
Lipid	Dihydrosphingomyelins	insomnia	45	0	0
Lipid	Dihydrosphingomyelins	sdb	75	6	8
Lipid	Dihydrosphingomyelins	timing	30	13	43.3333
Lipid	Eicosanoid	duration	6	0	0
Lipid	Eicosanoid	hr	4	0	0
Lipid	Eicosanoid	insomnia	9	1	11.1111
Lipid	Eicosanoid	sdb	15	0	0
Lipid	Eicosanoid	timing	6	0	0
Lipid	Endocannabinoid	duration	12	0	0
Lipid	Endocannabinoid	hr	8	1	12.5
Lipid	Endocannabinoid	insomnia	18	0	0
Lipid	Endocannabinoid	sdb	30	0	0
Lipid	Endocannabinoid	timing	12	0	0
Lipid	Fatty Acid Metabolism (Acyl Carnitine, Dicarboxylate)	duration	12	0	0
Lipid	Fatty Acid Metabolism (Acyl Carnitine, Dicarboxylate)	hr	8	3	37.5
Lipid	Fatty Acid Metabolism (Acyl Carnitine, Dicarboxylate)	insomnia	18	0	0
Lipid	Fatty Acid Metabolism (Acyl Carnitine, Dicarboxylate)	sdb	30	1	3.33333
Lipid	Fatty Acid Metabolism (Acyl Carnitine, Dicarboxylate)	timing	12	3	25
Lipid	Fatty Acid Metabolism (Acyl Carnitine, Hydroxy)	duration	30	0	0
Lipid	Fatty Acid Metabolism (Acyl Carnitine, Hydroxy)	hr	20	3	15
Lipid	Fatty Acid Metabolism (Acyl Carnitine, Hydroxy)	insomnia	45	2	4.44444
Lipid	Fatty Acid Metabolism (Acyl Carnitine, Hydroxy)	sdb	75	0	0
Lipid	Fatty Acid Metabolism (Acyl Carnitine, Hydroxy)	timing	30	9	30
Lipid	Fatty Acid Metabolism (Acyl Carnitine, Long Chain Saturated)	duration	6	0	0
Lipid	Fatty Acid Metabolism (Acyl Carnitine, Long Chain Saturated)	hr	4	0	0
Lipid	Fatty Acid Metabolism (Acyl Carnitine, Long Chain Saturated)	insomnia	9	0	0
Lipid	Fatty Acid Metabolism (Acyl Carnitine, Long Chain Saturated)	sdb	15	0	0
Lipid	Fatty Acid Metabolism (Acyl Carnitine, Long Chain Saturated)	timing	6	2	33.3333
Lipid	Fatty Acid Metabolism (Acyl Carnitine, Medium Chain)	duration	24	0	0
Lipid	Fatty Acid Metabolism (Acyl Carnitine, Medium Chain)	hr	16	2	12.5
Lipid	Fatty Acid Metabolism (Acyl Carnitine, Medium Chain)	insomnia	36	3	8.33333
Lipid	Fatty Acid Metabolism (Acyl Carnitine, Medium Chain)	sdb	60	0	0
Lipid	Fatty Acid Metabolism (Acyl Carnitine, Medium Chain)	timing	24	0	0
Lipid	Fatty Acid Metabolism (Acyl Carnitine, Monounsaturated)	duration	24	0	0
Lipid	Fatty Acid Metabolism (Acyl Carnitine, Monounsaturated)	hr	16	0	0
Lipid	Fatty Acid Metabolism (Acyl Carnitine, Monounsaturated)	insomnia	36	2	5.55556
Lipid	Fatty Acid Metabolism (Acyl Carnitine, Monounsaturated)	sdb	60	0	0
Lipid	Fatty Acid Metabolism (Acyl Carnitine, Monounsaturated)	timing	24	4	16.6667
Lipid	Fatty Acid Metabolism (Acyl Carnitine, Polyunsaturated)	duration	6	0	0
Lipid	Fatty Acid Metabolism (Acyl Carnitine, Polyunsaturated)	hr	4	0	0
Lipid	Fatty Acid Metabolism (Acyl Carnitine, Polyunsaturated)	insomnia	9	0	0
Lipid	Fatty Acid Metabolism (Acyl Carnitine, Polyunsaturated)	sdb	15	0	0
Lipid	Fatty Acid Metabolism (Acyl Carnitine, Polyunsaturated)	timing	6	0	0
Lipid	Fatty Acid Metabolism (Acyl Carnitine, Short Chain)	duration	6	0	0
Lipid	Fatty Acid Metabolism (Acyl Carnitine, Short Chain)	hr	4	0	0
Lipid	Fatty Acid Metabolism (Acyl Carnitine, Short Chain)	insomnia	9	0	0
Lipid	Fatty Acid Metabolism (Acyl Carnitine, Short Chain)	sdb	15	0	0
Lipid	Fatty Acid Metabolism (Acyl Carnitine, Short Chain)	timing	6	2	33.3333
Lipid	Fatty Acid Metabolism (Acyl Choline)	duration	42	0	0
Lipid	Fatty Acid Metabolism (Acyl Choline)	hr	28	17	60.7143
Lipid	Fatty Acid Metabolism (Acyl Choline)	insomnia	63	0	0
Lipid	Fatty Acid Metabolism (Acyl Choline)	sdb	105	0	0
Lipid	Fatty Acid Metabolism (Acyl Choline)	timing	42	6	14.2857
Lipid	Fatty Acid Metabolism (Acyl Glutamine)	duration	6	0	0
Lipid	Fatty Acid Metabolism (Acyl Glutamine)	hr	4	0	0
Lipid	Fatty Acid Metabolism (Acyl Glutamine)	insomnia	9	0	0
Lipid	Fatty Acid Metabolism (Acyl Glutamine)	sdb	15	0	0
Lipid	Fatty Acid Metabolism (Acyl Glutamine)	timing	6	6	100
Lipid	Fatty Acid Metabolism (Acyl Glycine)	duration	12	0	0
Lipid	Fatty Acid Metabolism (Acyl Glycine)	hr	8	0	0
Lipid	Fatty Acid Metabolism (Acyl Glycine)	insomnia	18	0	0
Lipid	Fatty Acid Metabolism (Acyl Glycine)	sdb	30	0	0
Lipid	Fatty Acid Metabolism (Acyl Glycine)	timing	12	3	25
Lipid	Fatty Acid Metabolism (also BCAA Metabolism)	duration	18	0	0
Lipid	Fatty Acid Metabolism (also BCAA Metabolism)	hr	12	5	41.6667
Lipid	Fatty Acid Metabolism (also BCAA Metabolism)	insomnia	27	0	0
Lipid	Fatty Acid Metabolism (also BCAA Metabolism)	sdb	45	3	6.66667
Lipid	Fatty Acid Metabolism (also BCAA Metabolism)	timing	18	0	0
Lipid	Fatty Acid, Amino	duration	18	1	5.55556
Lipid	Fatty Acid, Amino	hr	12	5	41.6667
Lipid	Fatty Acid, Amino	insomnia	27	0	0
Lipid	Fatty Acid, Amino	sdb	45	1	2.22222
Lipid	Fatty Acid, Amino	timing	18	13	72.2222
Lipid	Fatty Acid, Branched	duration	18	0	0
Lipid	Fatty Acid, Branched	hr	12	2	16.6667
Lipid	Fatty Acid, Branched	insomnia	27	1	3.7037
Lipid	Fatty Acid, Branched	sdb	45	0	0
Lipid	Fatty Acid, Branched	timing	18	0	0
Lipid	Fatty Acid, Dicarboxylate	duration	132	0	0
Lipid	Fatty Acid, Dicarboxylate	hr	88	16	18.1818
Lipid	Fatty Acid, Dicarboxylate	insomnia	198	7	3.53535
Lipid	Fatty Acid, Dicarboxylate	sdb	330	0	0
Lipid	Fatty Acid, Dicarboxylate	timing	132	60	45.4545
Lipid	Fatty Acid, Dihydroxy	duration	24	2	8.33333
Lipid	Fatty Acid, Dihydroxy	hr	16	3	18.75
Lipid	Fatty Acid, Dihydroxy	insomnia	36	0	0
Lipid	Fatty Acid, Dihydroxy	sdb	60	0	0
Lipid	Fatty Acid, Dihydroxy	timing	24	0	0
Lipid	Fatty Acid, Monohydroxy	duration	72	0	0
Lipid	Fatty Acid, Monohydroxy	hr	48	3	6.25
Lipid	Fatty Acid, Monohydroxy	insomnia	108	5	4.62963
Lipid	Fatty Acid, Monohydroxy	sdb	180	0	0
Lipid	Fatty Acid, Monohydroxy	timing	72	23	31.9444
Lipid	Glycerolipid Metabolism	duration	12	2	16.6667
Lipid	Glycerolipid Metabolism	hr	8	0	0
Lipid	Glycerolipid Metabolism	insomnia	18	0	0
Lipid	Glycerolipid Metabolism	sdb	30	0	0
Lipid	Glycerolipid Metabolism	timing	12	0	0
Lipid	Hexosylceramides (HCER)	duration	18	0	0
Lipid	Hexosylceramides (HCER)	hr	12	3	25
Lipid	Hexosylceramides (HCER)	insomnia	27	2	7.40741
Lipid	Hexosylceramides (HCER)	sdb	45	3	6.66667
Lipid	Hexosylceramides (HCER)	timing	18	0	0
Lipid	Inositol Metabolism	duration	6	0	0
Lipid	Inositol Metabolism	hr	4	1	25
Lipid	Inositol Metabolism	insomnia	9	0	0
Lipid	Inositol Metabolism	sdb	15	0	0
Lipid	Inositol Metabolism	timing	6	1	16.6667
Lipid	Ketone Bodies	duration	6	0	0
Lipid	Ketone Bodies	hr	4	0	0
Lipid	Ketone Bodies	insomnia	9	0	0
Lipid	Ketone Bodies	sdb	15	0	0
Lipid	Ketone Bodies	timing	6	6	100
Lipid	Lactosylceramides (LCER)	duration	6	0	0
Lipid	Lactosylceramides (LCER)	hr	4	0	0
Lipid	Lactosylceramides (LCER)	insomnia	9	0	0
Lipid	Lactosylceramides (LCER)	sdb	15	1	6.66667
Lipid	Lactosylceramides (LCER)	timing	6	2	33.3333
Lipid	Long Chain Monounsaturated Fatty Acid	duration	36	0	0
Lipid	Long Chain Monounsaturated Fatty Acid	hr	24	11	45.8333
Lipid	Long Chain Monounsaturated Fatty Acid	insomnia	54	0	0
Lipid	Long Chain Monounsaturated Fatty Acid	sdb	90	0	0
Lipid	Long Chain Monounsaturated Fatty Acid	timing	36	13	36.1111
Lipid	Long Chain Polyunsaturated Fatty Acid (n3 and n6)	duration	84	0	0
Lipid	Long Chain Polyunsaturated Fatty Acid (n3 and n6)	hr	56	7	12.5
Lipid	Long Chain Polyunsaturated Fatty Acid (n3 and n6)	insomnia	126	2	1.5873
Lipid	Long Chain Polyunsaturated Fatty Acid (n3 and n6)	sdb	210	0	0
Lipid	Long Chain Polyunsaturated Fatty Acid (n3 and n6)	timing	84	22	26.1905
Lipid	Long Chain Saturated Fatty Acid	duration	42	0	0
Lipid	Long Chain Saturated Fatty Acid	hr	28	10	35.7143
Lipid	Long Chain Saturated Fatty Acid	insomnia	63	3	4.7619
Lipid	Long Chain Saturated Fatty Acid	sdb	105	0	0
Lipid	Long Chain Saturated Fatty Acid	timing	42	6	14.2857
Lipid	Lysophospholipid	duration	138	1	0.724638
Lipid	Lysophospholipid	hr	92	7	7.6087
Lipid	Lysophospholipid	insomnia	207	11	5.31401
Lipid	Lysophospholipid	sdb	345	16	4.63768
Lipid	Lysophospholipid	timing	138	22	15.942
Lipid	Lysoplasmalogen	duration	24	0	0
Lipid	Lysoplasmalogen	hr	16	2	12.5
Lipid	Lysoplasmalogen	insomnia	36	0	0
Lipid	Lysoplasmalogen	sdb	60	9	15
Lipid	Lysoplasmalogen	timing	24	3	12.5
Lipid	Medium Chain Fatty Acid	duration	42	0	0
Lipid	Medium Chain Fatty Acid	hr	28	7	25
Lipid	Medium Chain Fatty Acid	insomnia	63	1	1.5873
Lipid	Medium Chain Fatty Acid	sdb	105	1	0.952381
Lipid	Medium Chain Fatty Acid	timing	42	5	11.9048
Lipid	Mevalonate Metabolism	duration	6	0	0
Lipid	Mevalonate Metabolism	hr	4	0	0
Lipid	Mevalonate Metabolism	insomnia	9	0	0
Lipid	Mevalonate Metabolism	sdb	15	1	6.66667
Lipid	Mevalonate Metabolism	timing	6	0	0
Lipid	Monoacylglycerol	duration	60	0	0
Lipid	Monoacylglycerol	hr	40	7	17.5
Lipid	Monoacylglycerol	insomnia	90	0	0
Lipid	Monoacylglycerol	sdb	150	1	0.666667
Lipid	Monoacylglycerol	timing	60	3	5
Lipid	Phosphatidylcholine (PC)	duration	72	0	0
Lipid	Phosphatidylcholine (PC)	hr	48	17	35.4167
Lipid	Phosphatidylcholine (PC)	insomnia	108	5	4.62963
Lipid	Phosphatidylcholine (PC)	sdb	180	4	2.22222
Lipid	Phosphatidylcholine (PC)	timing	72	12	16.6667
Lipid	Phosphatidylethanolamine (PE)	duration	36	0	0
Lipid	Phosphatidylethanolamine (PE)	hr	24	15	62.5
Lipid	Phosphatidylethanolamine (PE)	insomnia	54	2	3.7037
Lipid	Phosphatidylethanolamine (PE)	sdb	90	14	15.5556
Lipid	Phosphatidylethanolamine (PE)	timing	36	8	22.2222
Lipid	Phosphatidylinositol (PI)	duration	30	0	0
Lipid	Phosphatidylinositol (PI)	hr	20	8	40
Lipid	Phosphatidylinositol (PI)	insomnia	45	0	0
Lipid	Phosphatidylinositol (PI)	sdb	75	3	4
Lipid	Phosphatidylinositol (PI)	timing	30	0	0
Lipid	Phospholipid Metabolism	duration	30	0	0
Lipid	Phospholipid Metabolism	hr	20	2	10
Lipid	Phospholipid Metabolism	insomnia	45	0	0
Lipid	Phospholipid Metabolism	sdb	75	2	2.66667
Lipid	Phospholipid Metabolism	timing	30	0	0
Lipid	Plasmalogen	duration	66	0	0
Lipid	Plasmalogen	hr	44	13	29.5455
Lipid	Plasmalogen	insomnia	99	0	0
Lipid	Plasmalogen	sdb	165	4	2.42424
Lipid	Plasmalogen	timing	66	8	12.1212
Lipid	Pregnenolone Steroids	duration	36	0	0
Lipid	Pregnenolone Steroids	hr	24	6	25
Lipid	Pregnenolone Steroids	insomnia	54	10	18.5185
Lipid	Pregnenolone Steroids	sdb	90	11	12.2222
Lipid	Pregnenolone Steroids	timing	36	2	5.55556
Lipid	Primary Bile Acid Metabolism	duration	36	9	25
Lipid	Primary Bile Acid Metabolism	hr	24	10	41.6667
Lipid	Primary Bile Acid Metabolism	insomnia	54	5	9.25926
Lipid	Primary Bile Acid Metabolism	sdb	90	0	0
Lipid	Primary Bile Acid Metabolism	timing	36	25	69.4444
Lipid	Progestin Steroids	duration	18	0	0
Lipid	Progestin Steroids	hr	12	2	16.6667
Lipid	Progestin Steroids	insomnia	27	3	11.1111
Lipid	Progestin Steroids	sdb	45	10	22.2222
Lipid	Progestin Steroids	timing	18	3	16.6667
Lipid	Secondary Bile Acid Metabolism	duration	78	7	8.97436
Lipid	Secondary Bile Acid Metabolism	hr	52	2	3.84615
Lipid	Secondary Bile Acid Metabolism	insomnia	117	4	3.4188
Lipid	Secondary Bile Acid Metabolism	sdb	195	3	1.53846
Lipid	Secondary Bile Acid Metabolism	timing	78	21	26.9231
Lipid	Short Chain Fatty Acid	duration	6	0	0
Lipid	Short Chain Fatty Acid	hr	4	0	0
Lipid	Short Chain Fatty Acid	insomnia	9	0	0
Lipid	Short Chain Fatty Acid	sdb	15	0	0
Lipid	Short Chain Fatty Acid	timing	6	0	0
Lipid	Sphingomyelins	duration	168	0	0
Lipid	Sphingomyelins	hr	112	27	24.1071
Lipid	Sphingomyelins	insomnia	252	6	2.38095
Lipid	Sphingomyelins	sdb	420	30	7.14286
Lipid	Sphingomyelins	timing	168	30	17.8571
Lipid	Sphingosines	duration	6	0	0
Lipid	Sphingosines	hr	4	2	50
Lipid	Sphingosines	insomnia	9	0	0
Lipid	Sphingosines	sdb	15	1	6.66667
Lipid	Sphingosines	timing	6	0	0
Lipid	Sterol	duration	24	0	0
Lipid	Sterol	hr	16	3	18.75
Lipid	Sterol	insomnia	36	0	0
Lipid	Sterol	sdb	60	1	1.66667
Lipid	Sterol	timing	24	3	12.5
Nucleotide	Purine Metabolism, (Hypo)Xanthine/Inosine containing	duration	30	5	16.6667
Nucleotide	Purine Metabolism, (Hypo)Xanthine/Inosine containing	hr	20	2	10
Nucleotide	Purine Metabolism, (Hypo)Xanthine/Inosine containing	insomnia	45	0	0
Nucleotide	Purine Metabolism, (Hypo)Xanthine/Inosine containing	sdb	75	0	0
Nucleotide	Purine Metabolism, (Hypo)Xanthine/Inosine containing	timing	30	5	16.6667
Nucleotide	Purine Metabolism, Adenine containing	duration	18	3	16.6667
Nucleotide	Purine Metabolism, Adenine containing	hr	12	1	8.33333
Nucleotide	Purine Metabolism, Adenine containing	insomnia	27	1	3.7037
Nucleotide	Purine Metabolism, Adenine containing	sdb	45	0	0
Nucleotide	Purine Metabolism, Adenine containing	timing	18	0	0
Nucleotide	Purine Metabolism, Guanine containing	duration	12	2	16.6667
Nucleotide	Purine Metabolism, Guanine containing	hr	8	0	0
Nucleotide	Purine Metabolism, Guanine containing	insomnia	18	0	0
Nucleotide	Purine Metabolism, Guanine containing	sdb	30	1	3.33333
Nucleotide	Purine Metabolism, Guanine containing	timing	12	0	0
Nucleotide	Pyrimidine Metabolism, Cytidine containing	duration	6	0	0
Nucleotide	Pyrimidine Metabolism, Cytidine containing	hr	4	0	0
Nucleotide	Pyrimidine Metabolism, Cytidine containing	insomnia	9	0	0
Nucleotide	Pyrimidine Metabolism, Cytidine containing	sdb	15	0	0
Nucleotide	Pyrimidine Metabolism, Cytidine containing	timing	6	0	0
Nucleotide	Pyrimidine Metabolism, Orotate containing	duration	18	2	11.1111
Nucleotide	Pyrimidine Metabolism, Orotate containing	hr	12	0	0
Nucleotide	Pyrimidine Metabolism, Orotate containing	insomnia	27	0	0
Nucleotide	Pyrimidine Metabolism, Orotate containing	sdb	45	0	0
Nucleotide	Pyrimidine Metabolism, Orotate containing	timing	18	4	22.2222
Nucleotide	Pyrimidine Metabolism, Thymine containing	duration	12	0	0
Nucleotide	Pyrimidine Metabolism, Thymine containing	hr	8	1	12.5
Nucleotide	Pyrimidine Metabolism, Thymine containing	insomnia	18	0	0
Nucleotide	Pyrimidine Metabolism, Thymine containing	sdb	30	0	0
Nucleotide	Pyrimidine Metabolism, Thymine containing	timing	12	0	0
Nucleotide	Pyrimidine Metabolism, Uracil containing	duration	54	6	11.1111
Nucleotide	Pyrimidine Metabolism, Uracil containing	hr	36	7	19.4444
Nucleotide	Pyrimidine Metabolism, Uracil containing	insomnia	81	1	1.23457
Nucleotide	Pyrimidine Metabolism, Uracil containing	sdb	135	0	0
Nucleotide	Pyrimidine Metabolism, Uracil containing	timing	54	7	12.963
Partially Characterized Molecules	Partially Characterized Molecules	duration	108	0	0
Partially Characterized Molecules	Partially Characterized Molecules	hr	72	10	13.8889
Partially Characterized Molecules	Partially Characterized Molecules	insomnia	162	1	0.617284
Partially Characterized Molecules	Partially Characterized Molecules	sdb	270	1	0.37037
Partially Characterized Molecules	Partially Characterized Molecules	timing	108	20	18.5185
Peptide	Acetylated Peptides	duration	12	0	0
Peptide	Acetylated Peptides	hr	8	0	0
Peptide	Acetylated Peptides	insomnia	18	2	11.1111
Peptide	Acetylated Peptides	sdb	30	0	0
Peptide	Acetylated Peptides	timing	12	0	0
Peptide	Dipeptide	duration	18	0	0
Peptide	Dipeptide	hr	12	3	25
Peptide	Dipeptide	insomnia	27	0	0
Peptide	Dipeptide	sdb	45	0	0
Peptide	Dipeptide	timing	18	0	0
Peptide	Fibrinogen Cleavage Peptide	duration	30	0	0
Peptide	Fibrinogen Cleavage Peptide	hr	20	5	25
Peptide	Fibrinogen Cleavage Peptide	insomnia	45	0	0
Peptide	Fibrinogen Cleavage Peptide	sdb	75	0	0
Peptide	Fibrinogen Cleavage Peptide	timing	30	0	0
Peptide	Gamma-glutamyl Amino Acid	duration	90	8	8.88889
Peptide	Gamma-glutamyl Amino Acid	hr	60	14	23.3333
Peptide	Gamma-glutamyl Amino Acid	insomnia	135	2	1.48148
Peptide	Gamma-glutamyl Amino Acid	sdb	225	5	2.22222
Peptide	Gamma-glutamyl Amino Acid	timing	90	25	27.7778
Peptide	Modified Peptides	duration	6	1	16.6667
Peptide	Modified Peptides	hr	4	3	75
Peptide	Modified Peptides	insomnia	9	0	0
Peptide	Modified Peptides	sdb	15	0	0
Peptide	Modified Peptides	timing	6	0	0
Unnamed	NA	duration	678	45	6.63717
Unnamed	NA	hr	452	73	16.1504
Unnamed	NA	insomnia	1017	22	2.16323
Unnamed	NA	sdb	1695	24	1.41593
Unnamed	NA	timing	678	86	12.6844
Xenobiotics	Bacterial/Fungal	duration	6	2	33.3333
Xenobiotics	Bacterial/Fungal	hr	4	2	50
Xenobiotics	Bacterial/Fungal	insomnia	9	0	0
Xenobiotics	Bacterial/Fungal	sdb	15	0	0
Xenobiotics	Bacterial/Fungal	timing	6	0	0
Xenobiotics	Benzoate Metabolism	duration	114	1	0.877193
Xenobiotics	Benzoate Metabolism	hr	76	8	10.5263
Xenobiotics	Benzoate Metabolism	insomnia	171	5	2.92398
Xenobiotics	Benzoate Metabolism	sdb	285	5	1.75439
Xenobiotics	Benzoate Metabolism	timing	114	9	7.89474
Xenobiotics	Chemical	duration	90	2	2.22222
Xenobiotics	Chemical	hr	60	18	30
Xenobiotics	Chemical	insomnia	135	4	2.96296
Xenobiotics	Chemical	sdb	225	6	2.66667
Xenobiotics	Chemical	timing	90	2	2.22222
Xenobiotics	Drug - Topical Agents	duration	18	3	16.6667
Xenobiotics	Drug - Topical Agents	hr	12	2	16.6667
Xenobiotics	Drug - Topical Agents	insomnia	27	1	3.7037
Xenobiotics	Drug - Topical Agents	sdb	45	0	0
Xenobiotics	Drug - Topical Agents	timing	18	1	5.55556
Xenobiotics	Food Component/Plant	duration	174	7	4.02299
Xenobiotics	Food Component/Plant	hr	116	16	13.7931
Xenobiotics	Food Component/Plant	insomnia	261	5	1.91571
Xenobiotics	Food Component/Plant	sdb	435	10	2.29885
Xenobiotics	Food Component/Plant	timing	174	21	12.069
Xenobiotics	Xanthine Metabolism	duration	60	5	8.33333
Xenobiotics	Xanthine Metabolism	hr	40	0	0
Xenobiotics	Xanthine Metabolism	insomnia	90	0	0
Xenobiotics	Xanthine Metabolism	sdb	150	0	0
Xenobiotics	Xanthine Metabolism	timing	60	2	3.33333

### Sheet: Suppl Table S5
Supplementary Table S5: Number of potential and statistically significant associations by metabolite superpathway and sleep domain
superpathway	Sleep domain	Total number of sleep-metabolite pairs	Number of statistically significant assocaitions (FDR<0.05)	Percent significant associations
Amino Acid	duration	830	54	6.50602
Amino Acid	hr	664	164	24.6988
Amino Acid	insomnia	1494	40	2.67738
Amino Acid	sdb	2490	56	2.249
Amino Acid	timing	1162	140	12.0482
Carbohydrate	duration	65	7	10.7692
Carbohydrate	hr	52	21	40.3846
Carbohydrate	insomnia	117	5	4.2735
Carbohydrate	sdb	195	11	5.64103
Carbohydrate	timing	91	11	12.0879
Cofactors and Vitamins	duration	130	14	10.7692
Cofactors and Vitamins	hr	104	28	26.9231
Cofactors and Vitamins	insomnia	234	15	6.41026
Cofactors and Vitamins	sdb	390	5	1.28205
Cofactors and Vitamins	timing	182	40	21.978
Energy	duration	40	3	7.5
Energy	hr	32	4	12.5
Energy	insomnia	72	0	0
Energy	sdb	120	7	5.83333
Energy	timing	56	2	3.57143
Lipid	duration	1480	43	2.90541
Lipid	hr	1184	272	22.973
Lipid	insomnia	2664	85	3.19069
Lipid	sdb	4440	143	3.22072
Lipid	timing	2072	358	17.278
Nucleotide	duration	125	18	14.4
Nucleotide	hr	100	11	11
Nucleotide	insomnia	225	2	0.888889
Nucleotide	sdb	375	1	0.266667
Nucleotide	timing	175	16	9.14286
Partially Characterized Molecules	duration	90	0	0
Partially Characterized Molecules	hr	72	10	13.8889
Partially Characterized Molecules	insomnia	162	1	0.617284
Partially Characterized Molecules	sdb	270	1	0.37037
Partially Characterized Molecules	timing	126	20	15.873
Peptide	duration	130	9	6.92308
Peptide	hr	104	25	24.0385
Peptide	insomnia	234	4	1.7094
Peptide	sdb	390	5	1.28205
Peptide	timing	182	25	13.7363
Unnamed	duration	565	45	7.9646
Unnamed	hr	452	73	16.1504
Unnamed	insomnia	1017	22	2.16323
Unnamed	sdb	1695	24	1.41593
Unnamed	timing	791	86	10.8723
Xenobiotics	duration	385	20	5.19481
Xenobiotics	hr	308	46	14.9351
Xenobiotics	insomnia	693	15	2.1645
Xenobiotics	sdb	1155	21	1.81818
Xenobiotics	timing	539	35	6.49351

### Sheet: Suppl Table S6
Supplementary Table S6: Characteristics of networks by superpathway of metablites and combined
	Lipids	Amino acids	Carbohydrates	Vitamins	Energy metabolism	Nuecleotides	Partially characterized molecules	Peptides	Xenobiotics	Unnamed metabolites	Combined (all metabolites)
connectance	0.130542	0.122306	0.235043	0.210744	0.242424	0.201681	0.363636	0.179894	0.105385	0.110315	0.101451
web asymmetry	-0.782772	-0.630573	0.16129	0	0.294118	-0.0967742	0.157895	-0.0769231	-0.315789	-0.446429	-0.886364
links per species	3.37453	2.89172	1.77419	2.31818	0.941176	1.54839	1.68421	1.74359	1.80263	2.47321	3.34903
number of compartments	1	2	1	1	2	2	1	2	1	1	1
compartment diversity	NA	1.07062	NA	NA	1.9141	1.27025	NA	1.31152	NA	NA	NA
cluster coefficient	0.0882353	0.078125	0.192308	0.136364	0.166667	0.147059	0.375	0.119048	0.08	0.0493827	0.0585198
modularity Q	0.402424	0.461269	0.446281	0.388697	0.574219	0.513455	0.365234	0.519247	0.569077	0.426392	0.439939
nestedness	10.4743	10.1822	27.5331	15.493	33.9695	27.7865	29.5922	11.5209	10.9578	9.40916	7.2562
NODF	34.9478	31.4758	29.8371	40.1002	20.9524	31.094	47.3695	29.6417	19.268	28.8355	31.1943
weighted nestedness	0.593272	0.557969	0.26115	0.395719	0.24506	0.285127	0.337555	0.476868	0.397302	0.568209	0.659119
weighted NODF	0	0	0	0	0	0	0	0	0	5.7241	0
interaction strength asymmetry	0	0	0	0	0	0	0	0	0	-0.0342668	0
specialisation asymmetry	0.255538	0.20237	-0.263715	-0.00626431	-0.26715	-0.00221448	0.0205968	0.00911236	0.132869	0.188053	0.347981
linkage density	35.6681	20.2665	4.70909	7.07843	2.5	4.5	4.34375	5.48529	6.92701	12.3531	75.9302
weighted connectance	0.133589	0.129086	0.151906	0.160873	0.147059	0.145161	0.228618	0.140649	0.0911448	0.110295	0.123263
Fisher alpha	35909232427087324	35870775979407336	8.58993e+09	35335935537830096	4294967304	8589934616	4294967312	8589934626	68554794327750952	614.305	18005670603228420
Shannon diversity	6.80351	6.1181	4.00733	4.62497	2.77259	3.8712	3.46574	4.21951	4.91998	5.54637	7.63192
interaction evenness	0.769665	0.744355	0.734573	0.748125	0.66177	0.707421	0.774062	0.710966	0.686178	0.70849	0.769339
Alatalo interaction evenness	1	1	1	1	1	1	1	1	1	0.908286	1
H2	0	0	0	0	0	0	0	0	0	0.16731	0
number.of.species.HL	29	29	18	22	11	14	11	18	26	31	35
number.of.species.LL	238	128	13	22	6	17	8	21	50	81	581
mean.number.of.shared.partners.HL	4.62069	2.33251	0.72549	1.329	0.327273	0.703297	1.23636	0.849673	0.575385	1.15269	6.99832
mean.number.of.shared.partners.LL	1.04102	0.959646	1.19231	1.35498	0.4	0.764706	1.39286	0.833333	0.510204	0.816049	0.892735
cluster.coefficient.HL	0.278034	0.27626	0.337063	0.324421	0.291667	0.313725	0.429688	0.292717	0.202482	0.255697	0.252708
cluster.coefficient.LL	0.178078	0.178338	0.279798	0.319073	0.295455	0.261905	0.477273	0.267974	0.143459	0.165622	0.14391
weighted.cluster.coefficient.HL	0.544729	0.506448	0.566633	0.670254	0	0.185185	0.539792	0.540835	0.239422	0.512853	0.504188
weighted.cluster.coefficient.LL	0.934637	0.876647	0.326642	0.6348	0	0.333984	0.413462	0.599517	0.500708	0.765893	0.968826
niche.overlap.HL	0.105909	0.12653	0.219566	0.248556	0.223636	0.163569	0.397576	0.226223	0.100709	0.122468	0.0818428
niche.overlap.LL	0.250876	0.24748	0.276029	0.26044	0.164444	0.248976	0.303363	0.248389	0.180812	0.205636	0.22755
togetherness.HL	0.0462473	0.0446968	0.123872	0.135523	0.161364	0.0924908	0.272727	0.107359	0.0430002	0.0398704	0.0317611
togetherness.LL	0.114239	0.103737	0.167468	0.140031	0.113889	0.143076	0.183333	0.127917	0.0703428	0.0865727	0.0833437
C.score.HL	0.706562	0.688011	0.626596	0.504953	0.70303	0.671981	0.416995	0.624444	0.796865	0.709055	0.759324
C.score.LL	0.561109	0.589853	0.551916	0.545088	0.724444	0.60002	0.472421	0.599463	0.70879	0.633002	0.607536
V.ratio.HL	42.7085	23.9832	1.84151	3.67277	0.419355	2.58065	1.01087	3.23661	5.66798	13.2338	102.654
V.ratio.LL	1.90944	2.24519	1.21519	3.5277	0.823529	1.22857	2.19178	2.24158	1.24126	1.92864	1.9886
discrepancy.HL	447	226	25	40	8	21	14	32	85	154	1062
discrepancy.LL	487	251	31	40	8	22	13	33	91	148	1166
extinction.slope.HL	3.35666	2.83478	3.8415	3.63408	2.43901	2.55278	3.45091	2.56586	2.42085	2.73381	2.95144
extinction.slope.LL	11.8042	6.77388	2.5896	3.13281	1.47544	2.54102	3.04697	2.75538	3.26511	3.36865	14.6778
robustness.HL	0.72459	0.697664	0.72293	0.73054	0.616449	0.643576	0.672911	0.654437	0.66522	0.692577	0.710599
robustness.LL	0.889638	0.84405	0.637407	0.701817	0.43527	0.652245	0.620477	0.676176	0.73227	0.744482	0.910322
functional.complementarity.HL	143.813	96.5776	25.1274	36.4621	9.79302	24.9263	12.8311	24.8826	55.5561	89.2033	228.377
functional.complementarity.LL	218.416	129.87	24.2613	37.9223	11.4419	24.1722	14.773	24.6952	59.5071	121.592	420.364
partner.diversity.HL	3.93374	3.26954	1.31296	1.79356	0.46592	1.48967	1.16696	1.62553	2.03662	2.78746	4.7086
partner.diversity.LL	1.50589	1.46469	1.55098	1.7627	1.08822	1.17905	1.5484	1.40724	1.16486	1.45217	1.45818
generality.HL	66.172	35.3612	4.38182	7.13725	1.75	5.33333	3.4375	6.14706	10.1241	19.83	146.824
vulnerability.LL	5.16426	5.17181	5.03636	7.01961	3.25	3.66667	5.25	4.82353	3.72993	4.87617	5.03684

### Sheet: Suppl Table S7
Supplementary Table S7: Comparison of number of replicated associations between potential imputation approches
Imputation approach	Rank Normalized	Sleep Trait	Sleep Trait Label	Number of significant associations in Batch 1	Number of replicated associations in Batch 2
Multiple imputations with covariates	TRUE	slpa114	SD of heart rate during sleep	3	2
Multiple imputations with covariates - UnM	TRUE	slpa114	SD of heart rate during sleep	3	2
Multiple imputations with metabolites only	TRUE	slpa114	SD of heart rate during sleep	3	2
Multiple imputations with metabolites only - UnM	TRUE	slpa114	SD of heart rate during sleep	3	2
Multiple imputations with metabolites only	FALSE	slpa114	SD of heart rate during sleep	4	1
Half the minimum value in the sample	TRUE	slpa114	SD of heart rate during sleep	2	1
Minimum value in the sample	TRUE	slpa114	SD of heart rate during sleep	2	1
Minimum value in the sample	FALSE	slpa114	SD of heart rate during sleep	2	1
Multiple imputations with covariates	FALSE	slpa114	SD of heart rate during sleep	4	0
Multiple imputations with covariates- UnM	FALSE	slpa114	SD of heart rate during sleep	4	0
Multiple imputations with metabolites only- UnM	FALSE	slpa114	SD of heart rate during sleep	4	0
Half the minimum value in the sample	FALSE	slpa114	SD of heart rate during sleep	0	0
Multiple imputations with covariates	TRUE	slpa36	REI3%	219	131
Half the minimum value in the sample	TRUE	slpa36	REI3%	224	130
Minimum value in the sample	TRUE	slpa36	REI3%	224	130
Multiple imputations with metabolites only- UnM	FALSE	slpa36	REI3%	214	116
Multiple imputations with covariates	FALSE	slpa36	REI3%	216	114
Multiple imputations with metabolites only	FALSE	slpa36	REI3%	215	114
Multiple imputations with covariates- UnM	FALSE	slpa36	REI3%	214	113
Multiple imputations with metabolites only	TRUE	slpa36	REI3%	77	17
Multiple imputations with metabolites only- UnM	TRUE	slpa36	REI3%	69	17
Multiple imputations with covariates- UnM	TRUE	slpa36	REI3%	71	15
Half the minimum value in the sample	FALSE	slpa36	REI3%	4	2
Minimum value in the sample	FALSE	slpa36	REI3%	4	2
Multiple imputations with covariates	TRUE	slpdur	Sleep duration	65	36
Multiple imputations with metabolites only- UnM	TRUE	slpdur	Sleep duration	67	33
Multiple imputations with covariates- UnM	TRUE	slpdur	Sleep duration	62	32
Multiple imputations with metabolites only	TRUE	slpdur	Sleep duration	60	31
Half the minimum value in the sample	TRUE	slpdur	Sleep duration	63	28
Minimum value in the sample	TRUE	slpdur	Sleep duration	63	28
Multiple imputations with metabolites only- UnM	FALSE	slpdur	Sleep duration	35	10
Multiple imputations with covariates	FALSE	slpdur	Sleep duration	34	10
Multiple imputations with metabolites only	FALSE	slpdur	Sleep duration	34	10
Multiple imputations with covariates- UnM	FALSE	slpdur	Sleep duration	32	9
Half the minimum value in the sample	FALSE	slpdur	Sleep duration	28	7
Minimum value in the sample	FALSE	slpdur	Sleep duration	28	7
Multiple imputations with covariates	TRUE	wdmid_rad	Weekday sleep midpoint	152	149
Multiple imputations with metabolites only	TRUE	wdmid_rad	Weekday sleep midpoint	150	147
Multiple imputations with covariates- UnM	TRUE	wdmid_rad	Weekday sleep midpoint	146	143
Multiple imputations with metabolites only- UnM	TRUE	wdmid_rad	Weekday sleep midpoint	148	142
Multiple imputations with metabolites only	FALSE	wdmid_rad	Weekday sleep midpoint	87	78
Multiple imputations with covariates- UnM	FALSE	wdmid_rad	Weekday sleep midpoint	84	76
Multiple imputations with covariates	FALSE	wdmid_rad	Weekday sleep midpoint	84	75
Multiple imputations with metabolites only- UnM	FALSE	wdmid_rad	Weekday sleep midpoint	80	71
Half the minimum value in the sample	FALSE	wdmid_rad	Weekday sleep midpoint	0	0
Half the minimum value in the sample	TRUE	wdmid_rad	Weekday sleep midpoint	0	0
Minimum value in the sample	FALSE	wdmid_rad	Weekday sleep midpoint	0	0
Minimum value in the sample	TRUE	wdmid_rad	Weekday sleep midpoint	0	0
Multiple imputations with covariates- UnM	TRUE	wdwake_rad	Weekday wake time	110	99
Multiple imputations with metabolites only- UnM	TRUE	wdwake_rad	Weekday wake time	110	99
Multiple imputations with covariates	TRUE	wdwake_rad	Weekday wake time	108	98
Multiple imputations with metabolites only	TRUE	wdwake_rad	Weekday wake time	103	93
Multiple imputations with metabolites only	FALSE	wdwake_rad	Weekday wake time	59	55
Multiple imputations with covariates	FALSE	wdwake_rad	Weekday wake time	57	53
Multiple imputations with covariates- UnM	FALSE	wdwake_rad	Weekday wake time	57	52
Multiple imputations with metabolites only- UnM	FALSE	wdwake_rad	Weekday wake time	56	51
Half the minimum value in the sample	FALSE	wdwake_rad	Weekday wake time	0	0
Half the minimum value in the sample	TRUE	wdwake_rad	Weekday wake time	0	0
Minimum value in the sample	TRUE	wdwake_rad	Weekday wake time	0	0
Minimum value in the sample	FALSE	wdwake_rad	Weekday wake time	0	0
Multiple imputations with covariates	TRUE	wewake_rad	Weekend wake time	62	61
Multiple imputations with metabolites only	TRUE	wewake_rad	Weekend wake time	63	60
Multiple imputations with metabolites only- UnM	TRUE	wewake_rad	Weekend wake time	59	57
Multiple imputations with covariates- UnM	TRUE	wewake_rad	Weekend wake time	58	56
Multiple imputations with covariates- UnM	FALSE	wewake_rad	Weekend wake time	29	28
Multiple imputations with metabolites only	FALSE	wewake_rad	Weekend wake time	26	26
Multiple imputations with metabolites only- UnM	FALSE	wewake_rad	Weekend wake time	26	26
Multiple imputations with covariates	FALSE	wewake_rad	Weekend wake time	24	24
Half the minimum value in the sample	FALSE	wewake_rad	Weekend wake time	0	0
Half the minimum value in the sample	TRUE	wewake_rad	Weekend wake time	0	0
Minimum value in the sample	FALSE	wewake_rad	Weekend wake time	0	0
Minimum value in the sample	TRUE	wewake_rad	Weekend wake time	0	0
